# Comparative Organ Disease Burden and Sequelae of Influenza and SARS-CoV-2 Infection: An Observational Study Using Real-World Data

**DOI:** 10.1101/2023.10.26.23297626

**Authors:** Istvan Bartha, Cyrus Maher, Victor Lavrenko, Keith Boundy, Elizabeth Kinter, Wendy Yeh, Davide Corti, Amalio Telenti

## Abstract

Infections with SARS-CoV-2 and influenza are associated with acute and post-acute complications and sequelae of many organ systems (i.e., disease burden). It is important to understand the global disease burden that associates with and follows acute infection in order to establish preventive and therapeutic strategies and to reduce the use of health resources and improve patient health outcomes. To address these questions, we utilized the National Covid Cohort Collaborative, which is an integrated and harmonized data repository of electronic health record data in the USA. From this database, we included in analysis 346,648 eligible SARS-CoV-2-infected patients, 78,086 eligible influenza infected patients, and 146,635 uninfected controls. We describe the disease burden that extends over 2-3 months following infection, and we quantify the reduction of disease burden by treatment. We identify a burden of disease following medically attended influenza that is comparable to that of medically attended SARS-CoV-2 infection. However, in contrast to SARS-CoV-2, influenza acute infection and disease burden are not responsive to antiviral treatment and thus remain as an unmet medical need. Focusing therapeutic strategies solely on the short-term management of acute infection may also underestimate the extended health benefits of antiviral treatment.
