## Supplemental Table 4 for "Comparative Organ Disease Burden and Sequelae of Influenza and SARS-CoV-2 Infection: An Observational Study Using Real-World Data"

### Sheet: covid (2021May - 2022Nov)
	anticovid	covid
cardiacdisorders_m1	0.50 - 0.67 (n=135838)	0.20 - 0.34 (n=141070)
cardiacdisorders_m1m2	0.54 - 0.69 (n=135838)	NA
cardiacdisorders_m1m2m3	0.57 - 0.72 (n=135838)	NA
cardiacdisorders_m2	0.48 - 0.73 (n=135838)	0.70 - 1.17 (n=141070)
cardiacdisorders_m3	0.59 - 0.91 (n=135838)	1.20 - 2.15 (n=141070)
centralnervoussystem_m1	0.43 - 0.57 (n=135838)	0.29 - 0.44 (n=141070)
centralnervoussystem_m1m2	0.52 - 0.66 (n=135838)	NA
centralnervoussystem_m1m2m3	0.61 - 0.76 (n=135838)	NA
centralnervoussystem_m2	0.62 - 0.91 (n=135838)	0.64 - 1.07 (n=141070)
centralnervoussystem_m3	0.82 - 1.19 (n=135838)	0.82 - 1.34 (n=141070)
death	0.20 - 0.34 (n=135838)	0.09 - 0.22 (n=141070)
depression_m1	0.53 - 0.75 (n=135838)	0.41 - 0.61 (n=141070)
depression_m1m2	0.63 - 0.83 (n=135838)	NA
depression_m1m2m3	0.64 - 0.83 (n=135838)	NA
depression_m2	0.74 - 1.21 (n=135838)	1.01 - 1.69 (n=141070)
depression_m3	0.57 - 0.96 (n=135838)	1.34 - 2.25 (n=141070)
dermatitis_m1	0.75 - 1.25 (n=135838)	0.51 - 0.85 (n=141070)
dermatitis_m1m2	0.87 - 1.25 (n=135838)	NA
dermatitis_m1m2m3	0.94 - 1.26 (n=135838)	NA
dermatitis_m2	0.82 - 1.39 (n=135838)	0.61 - 1.03 (n=141070)
dermatitis_m3	0.95 - 1.55 (n=135838)	0.60 - 0.99 (n=141070)
diabetes_m1	0.95 - 1.15 (n=135838)	0.28 - 0.39 (n=141070)
diabetes_m1m2	0.93 - 1.10 (n=135838)	NA
diabetes_m1m2m3	0.91 - 1.06 (n=135838)	NA
diabetes_m2	0.79 - 1.05 (n=135838)	0.86 - 1.20 (n=141070)
diabetes_m3	0.75 - 0.99 (n=135838)	1.10 - 1.56 (n=141070)
dyspnea_m1	1.24 - 1.37 (n=135838)	0.08 - 0.10 (n=141070)
dyspnea_m1m2	1.22 - 1.33 (n=135838)	NA
dyspnea_m1m2m3	1.20 - 1.31 (n=135838)	NA
dyspnea_m2	0.87 - 1.09 (n=135838)	0.58 - 0.79 (n=141070)
dyspnea_m3	0.94 - 1.21 (n=135838)	0.78 - 1.06 (n=141070)
dysrhythmias_m1	0.97 - 1.10 (n=135838)	0.14 - 0.19 (n=141070)
dysrhythmias_m1m2	0.95 - 1.07 (n=135838)	NA
dysrhythmias_m1m2m3	0.97 - 1.08 (n=135838)	NA
dysrhythmias_m2	0.72 - 0.94 (n=135838)	0.66 - 0.90 (n=141070)
dysrhythmias_m3	0.81 - 1.08 (n=135838)	0.93 - 1.29 (n=141070)
gastrointestinal_m1	0.70 - 0.83 (n=135838)	0.36 - 0.46 (n=141070)
gastrointestinal_m1m2	0.76 - 0.88 (n=135838)	NA
gastrointestinal_m1m2m3	0.80 - 0.91 (n=135838)	NA
gastrointestinal_m2	0.77 - 0.98 (n=135838)	0.88 - 1.17 (n=141070)
gastrointestinal_m3	0.87 - 1.12 (n=135838)	1.06 - 1.40 (n=141070)
hosp28	0.60 - 0.69 (n=135838)	0.82 - 0.94 (n=141070)
hypoxia_m1	0.46 - 0.56 (n=135838)	0.08 - 0.13 (n=141070)
hypoxia_m1m2	0.47 - 0.57 (n=135838)	NA
hypoxia_m1m2m3	0.49 - 0.59 (n=135838)	NA
hypoxia_m2	0.52 - 0.87 (n=135838)	0.47 - 0.87 (n=141070)
hypoxia_m3	0.57 - 1.03 (n=135838)	0.70 - 1.34 (n=141070)
ischemicheartdisease_m1	0.61 - 0.79 (n=135838)	0.16 - 0.26 (n=141070)
ischemicheartdisease_m1m2	0.67 - 0.85 (n=135838)	NA
ischemicheartdisease_m1m2m3	0.71 - 0.87 (n=135838)	NA
ischemicheartdisease_m2	0.75 - 1.15 (n=135838)	0.57 - 0.98 (n=141070)
ischemicheartdisease_m3	0.81 - 1.25 (n=135838)	0.81 - 1.40 (n=141070)
kidney_m1	0.47 - 0.58 (n=135838)	0.16 - 0.25 (n=141070)
kidney_m1m2	0.52 - 0.64 (n=135838)	NA
kidney_m1m2m3	0.55 - 0.66 (n=135838)	NA
kidney_m2	0.58 - 0.86 (n=135838)	0.65 - 1.14 (n=141070)
kidney_m3	0.75 - 1.16 (n=135838)	1.00 - 1.75 (n=141070)
neoplasm_m1	0.57 - 0.78 (n=135838)	0.86 - 1.26 (n=141070)
neoplasm_m1m2	0.66 - 0.82 (n=135838)	NA
neoplasm_m1m2m3	0.74 - 0.88 (n=135838)	NA
neoplasm_m2	0.66 - 0.88 (n=135838)	1.11 - 1.56 (n=141070)
neoplasm_m3	0.80 - 1.06 (n=135838)	1.25 - 1.77 (n=141070)
pulmonary_m1	0.43 - 0.59 (n=135838)	0.08 - 0.18 (n=141070)
pulmonary_m1m2	0.46 - 0.62 (n=135838)	NA
pulmonary_m1m2m3	0.50 - 0.65 (n=135838)	NA
pulmonary_m2	0.42 - 0.73 (n=135838)	0.38 - 0.84 (n=141070)
pulmonary_m3	0.60 - 1.16 (n=135838)	0.54 - 1.25 (n=141070)
thromboticdisorders_m1	0.43 - 0.61 (n=135838)	0.12 - 0.26 (n=141070)
thromboticdisorders_m1m2	0.49 - 0.68 (n=135838)	NA
thromboticdisorders_m1m2m3	0.54 - 0.72 (n=135838)	NA
thromboticdisorders_m2	0.54 - 0.91 (n=135838)	0.30 - 0.66 (n=141070)
thromboticdisorders_m3	0.68 - 1.19 (n=135838)	0.76 - 1.69 (n=141070)
ventilationsupport_m1	0.20 - 0.30 (n=135838)	0.11 - 0.20 (n=141070)
ventilationsupport_m1m2	0.24 - 0.33 (n=135838)	NA
ventilationsupport_m1m2m3	0.27 - 0.36 (n=135838)	NA
ventilationsupport_m2	0.25 - 0.46 (n=135838)	0.34 - 0.68 (n=141070)
ventilationsupport_m3	0.35 - 0.71 (n=135838)	0.70 - 1.45 (n=141070)
cardiacdisorders_m1visit	NA	1.48 - 2.00 (n=141070)
cardiacdisorders_m2visit	NA	0.85 - 1.41 (n=141070)
cardiacdisorders_m3visit	NA	1.21 - 2.20 (n=141070)
centralnervoussystem_m1visit	NA	1.55 - 2.05 (n=141070)
centralnervoussystem_m2visit	NA	0.95 - 1.50 (n=141070)
centralnervoussystem_m3visit	NA	0.96 - 1.53 (n=141070)
depression_m1visit	NA	2.37 - 3.14 (n=141070)
depression_m2visit	NA	1.27 - 2.07 (n=141070)
depression_m3visit	NA	1.26 - 2.14 (n=141070)
dermatitis_m1visit	NA	2.86 - 4.15 (n=141070)
dermatitis_m2visit	NA	0.67 - 1.12 (n=141070)
dermatitis_m3visit	NA	0.75 - 1.19 (n=141070)
diabetes_m1visit	NA	1.79 - 2.18 (n=141070)
diabetes_m2visit	NA	0.93 - 1.31 (n=141070)
diabetes_m3visit	NA	1.08 - 1.55 (n=141070)
dyspnea_m1visit	NA	0.49 - 0.56 (n=141070)
dyspnea_m2visit	NA	0.64 - 0.85 (n=141070)
dyspnea_m3visit	NA	0.67 - 0.92 (n=141070)
dysrhythmias_m1visit	NA	0.92 - 1.06 (n=141070)
dysrhythmias_m2visit	NA	0.77 - 1.03 (n=141070)
dysrhythmias_m3visit	NA	0.83 - 1.17 (n=141070)
gastrointestinal_m1visit	NA	2.33 - 2.72 (n=141070)
gastrointestinal_m2visit	NA	1.07 - 1.39 (n=141070)
gastrointestinal_m3visit	NA	1.07 - 1.40 (n=141070)
hypoxia_m1visit	NA	0.45 - 0.58 (n=141070)
hypoxia_m2visit	NA	0.39 - 0.75 (n=141070)
hypoxia_m3visit	NA	0.57 - 1.12 (n=141070)
ischemicheartdisease_m1visit	NA	1.19 - 1.57 (n=141070)
ischemicheartdisease_m2visit	NA	0.78 - 1.27 (n=141070)
ischemicheartdisease_m3visit	NA	0.81 - 1.40 (n=141070)
kidney_m1visit	NA	1.05 - 1.34 (n=141070)
kidney_m2visit	NA	0.95 - 1.57 (n=141070)
kidney_m3visit	NA	0.80 - 1.45 (n=141070)
neoplasm_m1visit	NA	4.54 - 6.15 (n=141070)
neoplasm_m2visit	NA	1.40 - 1.94 (n=141070)
neoplasm_m3visit	NA	1.22 - 1.73 (n=141070)
pulmonary_m1visit	NA	0.82 - 1.18 (n=141070)
pulmonary_m2visit	NA	0.48 - 1.00 (n=141070)
pulmonary_m3visit	NA	0.60 - 1.36 (n=141070)
thromboticdisorders_m1visit	NA	0.81 - 1.24 (n=141070)
thromboticdisorders_m2visit	NA	0.43 - 0.87 (n=141070)
thromboticdisorders_m3visit	NA	0.77 - 1.65 (n=141070)
ventilationsupport_m1visit	NA	0.97 - 1.85 (n=141070)
ventilationsupport_m2visit	NA	0.18 - 1.14 (n=141070)
ventilationsupport_m3visit	NA	0.19 - 1.54 (n=141070)

### Sheet: flu (2022)
	antiflu	flu
cardiacdisorders_m1	1.56 - 3.94 (n=49312)	0.14 - 0.31 (n=90178)
cardiacdisorders_m1m2	1.41 - 3.33 (n=49312)	NA
cardiacdisorders_m1m2m3	1.53 - 3.34 (n=49312)	NA
cardiacdisorders_m2	0.64 - 2.77 (n=49312)	0.62 - 1.39 (n=90178)
cardiacdisorders_m3	1.10 - 4.68 (n=49312)	0.62 - 1.32 (n=90178)
centralnervoussystem_m1	1.84 - 6.11 (n=49312)	0.33 - 0.67 (n=90178)
centralnervoussystem_m1m2	1.42 - 3.35 (n=49312)	NA
centralnervoussystem_m1m2m3	1.27 - 2.75 (n=49312)	NA
centralnervoussystem_m2	0.58 - 2.25 (n=49312)	0.56 - 1.30 (n=90178)
centralnervoussystem_m3	0.49 - 2.40 (n=49312)	0.80 - 1.87 (n=90178)
death	0.08 - 8.60 (n=49312)	0.16 - 1.27 (n=90178)
depression_m1	1.07 - 2.92 (n=49312)	0.69 - 1.27 (n=90178)
depression_m1m2	0.96 - 2.11 (n=49312)	NA
depression_m1m2m3	1.12 - 2.31 (n=49312)	NA
depression_m2	0.54 - 1.82 (n=49312)	1.26 - 2.63 (n=90178)
depression_m3	1.57 - 8.53 (n=49312)	1.39 - 2.81 (n=90178)
dermatitis_m1	1.01 - 1.89 (n=49312)	0.36 - 0.64 (n=90178)
dermatitis_m1m2	1.11 - 1.82 (n=49312)	NA
dermatitis_m1m2m3	1.00 - 1.53 (n=49312)	NA
dermatitis_m2	1.00 - 2.17 (n=49312)	0.81 - 1.54 (n=90178)
dermatitis_m3	0.57 - 1.33 (n=49312)	0.77 - 1.43 (n=90178)
diabetes_m1	1.31 - 2.34 (n=49312)	0.23 - 0.38 (n=90178)
diabetes_m1m2	1.25 - 2.10 (n=49312)	NA
diabetes_m1m2m3	1.23 - 2.01 (n=49312)	NA
diabetes_m2	1.00 - 2.71 (n=49312)	1.11 - 1.85 (n=90178)
diabetes_m3	0.98 - 2.54 (n=49312)	1.04 - 1.77 (n=90178)
dyspnea_m1	1.00 - 1.26 (n=49312)	0.08 - 0.11 (n=90178)
dyspnea_m1m2	1.01 - 1.26 (n=49312)	NA
dyspnea_m1m2m3	0.98 - 1.22 (n=49312)	NA
dyspnea_m2	0.77 - 1.63 (n=49312)	0.70 - 1.09 (n=90178)
dyspnea_m3	0.60 - 1.23 (n=49312)	0.83 - 1.27 (n=90178)
dysrhythmias_m1	1.42 - 1.76 (n=49312)	0.08 - 0.12 (n=90178)
dysrhythmias_m1m2	1.40 - 1.73 (n=49312)	NA
dysrhythmias_m1m2m3	1.38 - 1.70 (n=49312)	NA
dysrhythmias_m2	0.89 - 1.87 (n=49312)	0.93 - 1.47 (n=90178)
dysrhythmias_m3	0.96 - 1.88 (n=49312)	0.85 - 1.33 (n=90178)
gastrointestinal_m1	1.33 - 2.02 (n=49312)	0.36 - 0.50 (n=90178)
gastrointestinal_m1m2	1.35 - 1.92 (n=49312)	NA
gastrointestinal_m1m2m3	1.25 - 1.71 (n=49312)	NA
gastrointestinal_m2	1.19 - 2.20 (n=49312)	0.94 - 1.37 (n=90178)
gastrointestinal_m3	0.90 - 1.58 (n=49312)	0.98 - 1.41 (n=90178)
hosp28	1.13 - 1.47 (n=49312)	0.89 - 1.06 (n=90178)
hypoxia_m1	2.40 - 3.63 (n=49312)	0.03 - 0.08 (n=90178)
hypoxia_m1m2	2.15 - 3.18 (n=49312)	NA
hypoxia_m1m2m3	2.13 - 3.12 (n=49312)	NA
hypoxia_m2	0.52 - 1.91 (n=49312)	0.55 - 1.35 (n=90178)
hypoxia_m3	0.93 - 3.63 (n=49312)	0.55 - 1.26 (n=90178)
ischemicheartdisease_m1	0.76 - 2.15 (n=49312)	0.14 - 0.32 (n=90178)
ischemicheartdisease_m1m2	1.04 - 2.38 (n=49312)	NA
ischemicheartdisease_m1m2m3	1.16 - 2.40 (n=49312)	NA
ischemicheartdisease_m2	0.93 - 3.57 (n=49312)	0.88 - 2.31 (n=90178)
ischemicheartdisease_m3	0.93 - 4.21 (n=49312)	0.78 - 1.81 (n=90178)
kidney_m1	1.97 - 3.94 (n=49312)	0.15 - 0.28 (n=90178)
kidney_m1m2	1.78 - 3.36 (n=49312)	NA
kidney_m1m2m3	1.72 - 3.15 (n=49312)	NA
kidney_m2	0.75 - 2.73 (n=49312)	0.79 - 2.11 (n=90178)
kidney_m3	0.50 - 2.47 (n=49312)	0.77 - 1.81 (n=90178)
neoplasm_m1	1.07 - 3.41 (n=49312)	0.82 - 1.55 (n=90178)
neoplasm_m1m2	1.02 - 2.22 (n=49312)	NA
neoplasm_m1m2m3	0.90 - 1.72 (n=49312)	NA
neoplasm_m2	0.91 - 2.57 (n=49312)	1.07 - 1.96 (n=90178)
neoplasm_m3	0.72 - 2.01 (n=49312)	1.23 - 2.17 (n=90178)
pulmonary_m1	0.91 - 2.77 (n=49312)	0.11 - 0.35 (n=90178)
pulmonary_m1m2	0.84 - 2.43 (n=49312)	NA
pulmonary_m1m2m3	0.89 - 2.52 (n=49312)	NA
pulmonary_m2	NA	0.31 - 2.40 (n=90178)
pulmonary_m3	0.49 - 26.60 (n=49312)	0.42 - 1.66 (n=90178)
thromboticdisorders_m1	0.87 - 3.84 (n=49312)	0.12 - 0.45 (n=90178)
thromboticdisorders_m1m2	0.84 - 3.28 (n=49312)	NA
thromboticdisorders_m1m2m3	0.73 - 2.61 (n=49312)	NA
thromboticdisorders_m2	0.42 - 15.25 (n=49312)	0.32 - 1.37 (n=90178)
thromboticdisorders_m3	0.09 - 7.47 (n=49312)	0.44 - 1.67 (n=90178)
ventilationsupport_m1	2.61 - 6.07 (n=49312)	0.09 - 0.21 (n=90178)
ventilationsupport_m1m2	2.66 - 5.90 (n=49312)	NA
ventilationsupport_m1m2m3	2.57 - 5.55 (n=49312)	NA
ventilationsupport_m2	0.95 - 7.85 (n=49312)	0.61 - 2.12 (n=90178)
ventilationsupport_m3	0.05 - 24.20 (n=49312)	1.01 - 2.99 (n=90178)
cardiacdisorders_m1visit	NA	1.03 - 1.62 (n=90178)
cardiacdisorders_m2visit	NA	0.69 - 1.50 (n=90178)
cardiacdisorders_m3visit	NA	0.51 - 1.17 (n=90178)
centralnervoussystem_m1visit	NA	1.86 - 3.02 (n=90178)
centralnervoussystem_m2visit	NA	0.98 - 1.97 (n=90178)
centralnervoussystem_m3visit	NA	1.12 - 2.40 (n=90178)
depression_m1visit	NA	4.03 - 6.45 (n=90178)
depression_m2visit	NA	1.46 - 2.98 (n=90178)
depression_m3visit	NA	1.29 - 2.62 (n=90178)
dermatitis_m1visit	NA	2.44 - 3.60 (n=90178)
dermatitis_m2visit	NA	0.83 - 1.56 (n=90178)
dermatitis_m3visit	NA	0.89 - 1.63 (n=90178)
diabetes_m1visit	NA	1.65 - 2.21 (n=90178)
diabetes_m2visit	NA	1.27 - 2.24 (n=90178)
diabetes_m3visit	NA	1.07 - 1.90 (n=90178)
dyspnea_m1visit	NA	0.51 - 0.60 (n=90178)
dyspnea_m2visit	NA	0.69 - 1.07 (n=90178)
dyspnea_m3visit	NA	0.60 - 0.96 (n=90178)
dysrhythmias_m1visit	NA	0.58 - 0.69 (n=90178)
dysrhythmias_m2visit	NA	0.91 - 1.46 (n=90178)
dysrhythmias_m3visit	NA	0.72 - 1.14 (n=90178)
gastrointestinal_m1visit	NA	2.38 - 2.98 (n=90178)
gastrointestinal_m2visit	NA	1.07 - 1.54 (n=90178)
gastrointestinal_m3visit	NA	0.86 - 1.25 (n=90178)
hypoxia_m1visit	NA	0.31 - 0.44 (n=90178)
hypoxia_m2visit	NA	0.56 - 1.41 (n=90178)
hypoxia_m3visit	NA	0.44 - 1.07 (n=90178)
ischemicheartdisease_m1visit	NA	1.00 - 1.60 (n=90178)
ischemicheartdisease_m2visit	NA	0.91 - 2.38 (n=90178)
ischemicheartdisease_m3visit	NA	0.42 - 1.16 (n=90178)
kidney_m1visit	NA	0.96 - 1.40 (n=90178)
kidney_m2visit	NA	0.96 - 2.44 (n=90178)
kidney_m3visit	NA	0.42 - 1.21 (n=90178)
neoplasm_m1visit	NA	4.29 - 7.18 (n=90178)
neoplasm_m2visit	NA	1.61 - 2.78 (n=90178)
neoplasm_m3visit	NA	1.24 - 2.21 (n=90178)
pulmonary_m1visit	NA	0.88 - 1.64 (n=90178)
pulmonary_m2visit	NA	0.75 - 3.06 (n=90178)
pulmonary_m3visit	NA	0.46 - 1.66 (n=90178)
thromboticdisorders_m1visit	NA	0.97 - 1.98 (n=90178)
thromboticdisorders_m2visit	NA	0.56 - 1.98 (n=90178)
thromboticdisorders_m3visit	NA	0.47 - 1.73 (n=90178)
ventilationsupport_m1visit	NA	0.79 - 2.26 (n=90178)
ventilationsupport_m2visit	NA	0.00 - 40.56 (n=90178)
ventilationsupport_m3visit	NA	0.39 - 8.00 (n=90178)
